# Plasma-treatment with the virucidal beta-propiolactone does not preclude analysis by large panel affinity proteomics, including the discovery of biomarker candidates

**DOI:** 10.1101/2023.06.29.23292027

**Authors:** Vanessa M. Beutgen, Aditya M. Bhagwat, Silke Reinartz, Rolf Müller, Johannes Graumann

## Abstract

Virus inactivation is a prerequisite for safe handling of high-risk infectious samples. Beta-propiolactone (BPL) is an established and commonly used reagent with proven virucidal efficacy. BPL primarily reacts with DNA and RNA, but also amino acids. The latter may yield modified antigenic protein epitopes and thus interfere with the binding properties of affinity reagents such as antibodies and aptamers, including panels of such reagents used in affinity proteomic screens. We investigated the impact of BPL-treatment on the analysis of protein levels in plasma samples using the commercial aptamer-based affinity proteomic platform SomaScan. Heparin-plasma samples from patients with ovarian cancer (n = 12) and benign tumors (n = 12) were analyzed using the SomaScan v4.1 platform, which led to the identification of COL10A1 as a novel ovarian cancer biomarker, a protein strongly associated with poor clinical outcome. BPL-related changes in protein detection were evaluated comparing native and BPL-treated state, simulating virus inactivation, and impact on measurable group differences was assessed. While approximately one third of protein measurements were significantly changed by the BPL treatment, a majority of antigen/aptamer interactions remained unaffected. Interaction effects of BPL treatment and disease state, potentially altering detectability of group differences, were observable for less than one percent of targets (0.6%). Accordingly, noticeable global effects of BPL treatment did not interfere with detectability of differential protein expression between benign and ovarian cancer samples, as measurements are altered in both groups to the same extent. Global effect sizes (Cohen’s d) between benign and cancer in BPL-treated samples and the number of significantly altered protein abundance observed in limma-based linear modeling appeared minimally increased, slightly enhancing the probability of false positive hits. Taken together, the results indicate the SomaScan platform as well suited for the analysis of high biosafety risk samples inactivated using BPL and the identification of novel biomarkers.
