## Supplemental File 1 for "Plasma-treatment with the virucidal beta-propiolactone does not preclude analysis by large panel affinity proteomics, including the discovery of biomarker candidates"

### Sheet: interaction_effects
feature_id	feature_name	SeqId	SeqIdVersion	SomaId	TargetFullName	UniProt	effect~cancer:beta-propiolactone~limma	fdr~cancer:beta-propiolactone~limma
ILK1	ILK	10053-5	3	SL004474	Integrin-linked protein kinase	Q13418	-0.504414	0.0220699
APT	APRT	10088-37	3	SL008014	Adenine phosphoribosyltransferase	P07741	0.75032	0.00503412
TEX29	TEX29	10557-6	3	SL018003	Testis-expressed sequence 29 protein	Q8N6K0	-0.419553	0.0219967
DNJB9	DNAJB9	11214-40	3	SL019363	DnaJ homolog subfamily B member 9	Q9UBS3	0.20155	0.0379076
FKB1B	FKBP1B	11568-2	3	SL007323	Peptidyl-prolyl cis-trans isomerase FKBP1B	P68106	-0.409342	0.0131028
GSTK1	GSTK1	13474-40	3	SL011317	Glutathione S-transferase kappa 1	Q9Y2Q3	0.188239	0.00485735
PAK4	PAK4	13719-19	3	SL020219	Serine/threonine-protein kinase PAK 4	O96013	0.158734	0.0405623
PGAM2	PGAM2	15524-30	3	SL008043	Phosphoglycerate mutase 2	P15259	-1.40395	0.00485735
LAP.1	LAP3	15610-72	3	SL000499	Cytosol aminopeptidase	P28838	-0.608768	0.00503412
Caspase-14	CASP14	16617-14	3	SL003718	Caspase-14	P31944	-0.373358	0.0250233
SAR1A	SAR1A	17726-3	3	SL016526	GTP-binding protein SAR1a	Q9NR31	0.838125	0.00503412
RAB32	RAB32	17778-19	3	SL016450	Ras-related protein Rab-32	Q13637	0.48613	0.00485735
RHOB	RHOB	18166-4	3	SL007317	Rho-related GTP-binding protein RhoB	P62745	-0.320883	0.0234279
PCNA	PCNA	19364-163	3	SL000131	Proliferating cell nuclear antigen	P12004	0.816603	0.0376744
RAB3C	RAB3C	19586-89	3	SL011389	Ras-related protein Rab-3C	Q96E17	0.764857	0.0382481
RAB3D.2	RAB3D	19808-26	3	SL008723	Ras-related protein Rab-3D	O95716	0.685474	0.00503412
RAB8B	RAB8B	20167-6	3	SL010818	Ras-related protein Rab-8B	Q92930	0.780615	0.00503412
COQ9	COQ9	20374-41	3	SL021991	Ubiquinone biosynthesis protein COQ9, mitochondrial	O75208	0.544967	0.0376744
AP1AR	AP1AR	20445-29	3	SL021952	AP-1 complex-associated regulatory protein	Q63HQ0	-0.378245	0.0303741
CBR4	CBR4	21119-1	3	SL021973	Carbonyl reductase family member 4	Q8N4T8	-0.142532	0.0153666
MIRO1	RHOT1	21752-10	3	SL022691	Mitochondrial Rho GTPase 1	Q8IXI2	0.210359	0.00503412
SAE1/ SAE2	SAE1|UBA2	21923-24	3	SL022735	SAE1/SAE2	Q9UBE0|Q9UBT2	-0.257197	0.00503412
MP2K5	MAP2K5	22041-26	3	SL021459	Dual specificity mitogen-activated protein kinase kinase 5	Q13163	0.389166	0.0123572
ARL8A	ARL8A	23281-29	3	SL023391	ADP-ribosylation factor-like protein 8A	Q96BM9	0.31851	0.0123572
RAB4B	RAB4B	23329-52	3	SL021667	Ras-related protein Rab-4B	P61018	0.390861	0.0213031
PCBP2	PCBP2	23363-41	3	SL011153	Poly(rC)-binding protein 2	Q15366	0.753973	0.00503412
NIF3L	NIF3L1	23371-5	3	SL023283	NIF3-like protein 1	Q9GZT8	-0.917458	0.00503412
FAH2A	FAHD2A	23389-28	3	SL023551	Fumarylacetoacetate hydrolase domain-containing protein 2A	Q96GK7	0.324047	0.0168095
CNGB1	CNGB1	24462-4	3	SL023764	Cyclic nucleotide-gated cation channel beta-1	Q14028	-0.123468	0.0382481
SRRT	SRRT	24970-117	3	SL023255	Serrate RNA effector molecule homolog	Q9BXP5	0.502993	0.0387665
HECW2	HECW2	25126-19	3	SL023614	E3 ubiquitin-protein ligase HECW2	Q9P2P5	0.33527	0.00503412
IGFBP-5.1	IGFBP5	2685-21	2	SL004676	Insulin-like growth factor-binding protein 5	P24593	0.185309	0.0219967
C1r	C1R	3285-23	2	SL000310	Complement C1r subcomponent	P00736	0.228243	0.0131319
CRDL1	CHRDL1	3362-61	2	SL009400	Chordin-like protein 1	Q9BU40	0.204804	0.0320899
MAPK2	MAPKAPK2	3820-68	2	SL010503	MAP kinase-activated protein kinase 2	P49137	0.25186	0.0305079
Phosphoglycerate mutase 1	PGAM1	3896-5	2	SL004820	Phosphoglycerate mutase 1	P18669	-2.89686	0.00485735
Clusterin	CLU	4542-24	2	SL001896	Clusterin	P10909	0.120076	0.0382481
Coactosin-like protein	COTL1	4905-63	1	SL004814	Coactosin-like protein	Q14019	-0.121715	0.0382481
coagulation factor XIII B	F13B	5658-64	3	SL003991	Coagulation factor XIII B chain	P05160	0.177891	0.0219967
3HAO	HAAO	5861-78	3	SL008466	3-hydroxyanthranilate 3,4-dioxygenase	P46952	0.315241	0.0373968
NMES1	NMES1	6406-3	3	SL017423	Normal mucosa of esophagus-specific gene 1 protein	Q9C002	-0.420574	0.00485735
HNP-1.1	DEFA1	9250-87	3	SL004526	Neutrophil defensin 1	P59665	0.497113	0.00503412

### Sheet: AA_decreased_Proteins
AA	.y.	group1	group2	n	statistic	df	p
A_Ala	pc	1	null model	101	2.35804	100	0.0203
C_Cys	pc	1	null model	101	-1.70526	100	0.0913
D_Asp	pc	1	null model	101	0.121094	100	0.904
E_Glu	pc	1	null model	101	-0.0845759	100	0.933
F_Phe	pc	1	null model	101	1.39542	100	0.166
G_Gly	pc	1	null model	101	1.16919	100	0.245
H_His	pc	1	null model	101	-0.190284	100	0.849
I_Ile	pc	1	null model	101	-0.395173	100	0.694
K_Lys	pc	1	null model	101	0.65426	100	0.514
L_Leu	pc	1	null model	101	0.507336	100	0.613
M_Met	pc	1	null model	101	2.35804	100	0.0203
N_Asn	pc	1	null model	101	-0.893926	100	0.374
P_Pro	pc	1	null model	101	-1.47508	100	0.143
Q_Gln	pc	1	null model	101	0.436587	100	0.663
R_Arg	pc	1	null model	101	0.854894	100	0.395
S_Ser	pc	1	null model	101	-2.83623	100	0.00553
T_Thr	pc	1	null model	101	-2.91106	100	0.00444
V_Val	pc	1	null model	101	1.66413	100	0.0992
W_Trp	pc	1	null model	101	-0.413496	100	0.68
Y_Tyr	pc	1	null model	101	0.819599	100	0.414

### Sheet: AA_increased_Proteins
AA	.y.	group1	group2	n	statistic	df	p
A_Ala	pc	1	null model	101	0.95798	100	0.34
C_Cys	pc	1	null model	101	1.15756	100	0.25
D_Asp	pc	1	null model	101	-0.0458444	100	0.964
E_Glu	pc	1	null model	101	-2.68694	100	0.00845
F_Phe	pc	1	null model	101	2.64272	100	0.00955
G_Gly	pc	1	null model	101	1.01942	100	0.31
H_His	pc	1	null model	101	0.304232	100	0.762
I_Ile	pc	1	null model	101	3.30703	100	0.00131
K_Lys	pc	1	null model	101	0.133156	100	0.894
L_Leu	pc	1	null model	101	-0.309658	100	0.757
M_Met	pc	1	null model	101	0.95798	100	0.34
N_Asn	pc	1	null model	101	1.90105	100	0.0602
P_Pro	pc	1	null model	101	-3.1445	100	0.00219
Q_Gln	pc	1	null model	101	-1.41223	100	0.161
R_Arg	pc	1	null model	101	-2.63636	100	0.00972
S_Ser	pc	1	null model	101	-3.48857	100	0.000723
T_Thr	pc	1	null model	101	-0.427981	100	0.67
V_Val	pc	1	null model	101	3.85644	100	0.000204
W_Trp	pc	1	null model	101	0.450055	100	0.654
Y_Tyr	pc	1	null model	101	2.14505	100	0.0344
